# Subclonal *CHD1* deletion is more frequent in African American prostate cancers and associated with rapid disease progression and limited levels of homologous recombination deficiency

**DOI:** 10.1101/2021.02.08.21251199

**Authors:** Miklos Diossy, Viktoria Tisza, Hua Li, Jia Zhou, Zsofia Sztupinszki, Denise Young, Darryl Nousome, Claire Kuo, Jiji Jiang, Yongmei Chen, Reinhard Ebner, Isabell A. Sesterhenn, Joel T. Moncur, Gregory T. Chesnut, Gyorgy Petrovics, Gregory T. Klus, Gabor Valcz, Pier Vitale Nuzzo, Dezso Ribli, Aimilia Schina, Judit Börcsök, Aurel Prosz, Marcin Krzystanek, Thomas Ried, David Szuts, Salma Kaochar, Shailja Pathania, Alan D. D’Andrea, Istvan Csabai, Shiv Srivastava, Matthew L Freedman, Albert Dobi, Sandor Spisak, Zoltan Szallasi

## Abstract

Chromodomain helicase DNA-binding protein 1 (*CHD1*) is frequently deleted in a subset of prostate cancers. We show here that subclonal deletion of *CHD1* is nearly three times as frequent in prostate tumors of African American men than in men of European ancestry and it associates with rapid disease progression. We further show that *CHD1* deletion is associated with only one type of the homologous recombination deficiency associated mutational signatures in prostate cancer. In prostate cancer cell line models *CHD1* deletion did not induce HRD as detected by RAD51 foci formation assay, which was consistent with the moderate increase of olaparib sensitivity. *CHD1* deficient prostate cancer cells, however, still showed markedly increased sensitivity to talazoparib, which could be effective for the treatment of *CHD1* deficient tumors in the context of hormone therapy resistant prostate cancer.
