## Supplementary Table 2 for "Subclonal *CHD1* deletion is more frequent in African American prostate cancers and associated with rapid disease progression and limited levels of homologous recombination deficiency"

### Sheet: Supplementary_Table_4_updated
patientID	ancestry	status	normalID	tumorID	cohort	BRCA2	cell_shape_1	cell_shape_2	Homozygote_LOH_probability	RS1	RS2	RS3	RS4	RS5	RS6	Signature.1	Signature.2	Signature.3	Signature.5	Signature.6	Signature.8	Signature.13	Signature.17	Signature.18	Signature.20	Signature.26	microhomology_del_ratio	HRD_LOH	LST	ntAI	HRDSum	HRDetect_score	HRDetect_mmn
LP6007373	AA	control	LP6007359	LP6007373	CPDR	Intact	206.767	334.87	NA	6	39	0	27	35	53	598	127	157	1085	95	396	0	0	0	0	0	0.0843373	3	3	2	8	0.0281488	0.340478
LP6007374	AA	control	LP6007360	LP6007374	CPDR	Intact	194.976	239.38	NA	0	11	0	0	3	1	907	0	97	380	70	300	0	0	0	0	0	0.105263	2	1	0	3	0.00834069	0.283018
LP6007375	AA	CHD1 loss	LP6007361	LP6007375	CPDR	Intact	421.331	1581.24	NA	5	39	0	22	33	76	647	52	273	732	44	378	0	0	0	0	0	0.0963855	9	8	14	31	0.140539	0.420909
LP6007376	AA	CHD1 loss	LP6007362	LP6007376	CPDR	Intact	1798.69	687.212	1	6	64	0	12	29	54	713	86	467	1050	0	198	0	0	0	0	0	0.0808511	8	12	0	20	0.0909666	0.39809
LP6007377	AA	control	LP6007363	LP6007377	CPDR	Intact	337.096	2500.58	NA	0	18	1	0	0	0	762	50	65	627	0	425	0	0	0	0	0	0.0833333	5	4	11	20	0.0105681	0.294121
LP6007378	AA	control	LP6007364	LP6007378	CPDR	Intact	542.501	4336.12	NA	1	28	0	0	4	18	872	48	23	545	0	613	0	0	0	0	0	0.0720721	3	7	7	17	0.00126704	0.195119
LP6007379	AA	control	LP6007365	LP6007379	CPDR	Intact	373.382	2991.18	NA	0	26	0	0	0	0	763	52	255	970	0	354	0	0	0	0	0	0.100629	10	9	9	28	0.0182145	0.319778
LP6007380	CA	control	LP6007366	LP6007380	CPDR	Intact	700.205	554.785	NA	0	54	0	1	5	14	2661	48	0	0	0	703	0	0	0	0	0	0.0466102	6	3	2	11	9.62009e-05	0.0752685
LP6007381	CA	CHD1 loss	LP6007367	LP6007381	CPDR	Intact	172.855	248.684	0	0	28	0	33	2	31	968	57	84	792	0	543	0	0	0	0	0	0.0743243	7	8	9	24	0.00454429	0.254621
LP6007382	CA	control	LP6007368	LP6007382	CPDR	Intact	535.932	3991.6	NA	0	25	0	0	3	3	1153	56	184	611	0	370	0	0	0	0	0	0.0901639	7	3	11	21	0.0178147	0.318728
LP6007383	CA	control	LP6007369	LP6007383	CPDR	Intact	185.386	378.526	NA	2	86	0	0	2	24	1770	162	0	3177	0	1701	0	0	0	0	0	0.0323015	3	7	1	11	1.90439e-05	0
LP6007384	CA	control	LP6007370	LP6007384	CPDR	Intact	364.308	2824.19	NA	1	16	0	2	5	2	1319	103	377	312	0	681	0	0	0	0	0	0.0517241	7	6	11	24	0.00764716	0.278951
LP6007385	CA	CHD1 loss	LP6007371	LP6007385	CPDR	Intact	1795.02	1005.03	1	4	17	0	18	21	101	602	99	263	983	55	438	0	0	0	0	0	0.0994152	1	6	0	7	0.027306	0.339025
LP6007386	CA	control	LP6007372	LP6007386	CPDR	Intact	91.7467	647.432	NA	0	32	4	0	1	28	2050	61	352	288	0	419	0	0	0	0	0	0.0584795	5	7	9	21	0.145564	0.422814
MC01	CA	CHD1 loss	MC01N	MC01T	Decker	Intact	619.671	663.409	0	5	23	1	9	7	9	892	125	460	1960	162	413	0	0	0	0	0	0.0957447	6	17	3	26	0.242844	0.452214
MC02	CA	control	MC02N	MC02T	Decker	Intact	1340.31	1511.2	NA	0	54	1	3	4	5	1379	0	66	475	0	426	0	0	0	0	0	0.08	2	4	4	10	0.0140421	0.307492
MC03	CA	CHD1 loss	MC03N	MC03T	Decker	Intact	2419.96	3477.9	1	15	27	0	0	74	19	612	174	803	983	181	324	0	0	0	0	0	0.0909091	6	10	4	20	0.245678	0.452927
MC04	CA	control	MC04N	MC04T	Decker	Intact	613.33	725.988	NA	0	80	0	0	10	0	1880	98	135	866	0	1055	0	0	0	0	0	0.0788732	2	4	1	7	0.00714888	0.275797
MC05	CA	control	MC05N	MC05T	Decker	Intact	21279.8	2641.65	NA	11	77	5	5	0	17	1914	76	489	231	65	1021	0	0	0	0	0	0.08	11	8	8	27	0.509769	0.506872
MC06	CA	BRCA2 loss	MC06N	MC06M	Decker	Biallelic mutant	1950.66	1050.21	0	1	76	0	0	117	0	876	211	4001	605	588	3850	0	0	0	0	0	0.35503	10	36	16	62	0.999976	1
MC07	CA	CHD1 loss	MC07N	MC07T	Decker	Intact	2301.15	1711.69	1	11	13	0	2	57	41	603	144	663	1757	0	75	0	0	0	0	0	0.095092	9	9	3	21	0.280151	0.461203
MC08	CA	BRCA2 loss	MC08N	MC08T	Decker	Biallelic mutant	3017.69	727.853	NA	0	42	4	4	46	0	669	301	4059	2708	0	1467	0	0	0	0	0	0.266145	5	17	10	32	0.999964	0.980048
MC09	CA	control	MC09N	MC09T	Decker	Intact	1309.85	1101.95	NA	3	103	2	36	12	0	1463	108	644	498	211	789	0	0	0	0	0	0.0780347	2	4	0	6	0.240618	0.45165
MC10	CA	BRCA2 loss	MC10N	MC10T	Decker	Biallelic mutant	17826	2651.73	NA	3	28	0	7	69	0	0	521	4243	2911	930	5744	0	0	0	0	0	0.288848	8	22	11	41	0.999619	0.870874
SRR1534401	CA	control	SRR1534398	SRR1534401	DFCI	Intact	1664.11	220.842	NA	2	17	0	1	20	2	467	325	0	1645	426	293	0	0	0	0	0	0.0810811	4	6	3	13	0.000692348	0.167009
SRR1534416	CA	control	SRR1534429	SRR1534416	DFCI	Intact	1003.01	789.208	NA	0	10	0	4	1	0	64	229	213	403	383	218	0	0	0	0	0	0.165414	4	3	3	10	0.139738	0.4206
SRR1534424	CA	control	SRR1534406	SRR1534424	DFCI	Intact	234.498	98.8464	NA	2	51	1	12	1	7	1030	59	228	2274	435	191	0	0	0	0	0	0.0892857	1	2	0	3	0.0168366	0.316057
SRR1534432	AA	control	SRR1536752	SRR1534432	DFCI	Intact	364.896	462.949	NA	10	59	0	0	22	0	2049	492	0	6415	498	0	0	0	0	0	0	0.124688	3	7	5	15	0.0909746	0.398095
SRR1534440	AA	control	SRR1534437	SRR1534440	DFCI	Intact	370.408	469.377	NA	16	101	0	19	24	40	1887	387	385	4536	0	0	0	0	0	0	0	0.106383	3	7	5	15	0.0809793	0.392178
SRR1534445	CA	control	SRR1534450	SRR1534445	DFCI	Intact	558.599	546.491	NA	0	37	3	0	23	0	854	294	2628	656	664	1716	0	0	0	0	0	0.279699	5	11	9	25	0.999919	0.942739
SRR1534456	CA	control	SRR1536727	SRR1534456	DFCI	Intact	319.679	424.162	NA	0	31	0	0	2	0	873	290	0	1626	247	172	0	0	0	0	0	0.0846561	2	3	2	7	0.00012841	0.0886895
SRR1534464	CA	control	SRR1534453	SRR1534464	DFCI	Intact	450.93	3506.96	NA	47	13	0	0	0	0	2152	458	0	8399	0	0	0	0	0	0	0	0.123515	5	9	11	25	0.000516178	0.153356
SRR1534472	AA	control	SRR1534469	SRR1534472	DFCI	Intact	654.466	550.398	NA	4	51	0	0	10	4	2661	153	0	6236	142	0	0	0	0	0	0	0.087963	3	2	2	7	0.000410622	0.14272
SRR1534483	AA	control	SRR1536749	SRR1534483	DFCI	Intact	1022.42	870.264	NA	2	68	0	0	10	21	808	66	258	1251	227	562	0	0	0	0	0	0.101695	4	6	1	11	0.0447021	0.362769
SRR1534496	AA	control	SRR1534488	SRR1534496	DFCI	Intact	489.111	4312.48	NA	1	46	1	6	8	0	1539	86	0	1578	0	455	0	0	0	0	0	0.0777778	7	5	7	19	0.00289072	0.233523
SRR1536712	CA	control	SRR1534421	SRR1536712	DFCI	Intact	2271.76	20352.8	NA	0	6	0	0	0	0	0	0	8	455	263	0	0	0	0	0	0	0.157303	0	0	2	2	0.00153778	0.204131
SRR1536717	CA	control	SRR1534413	SRR1536717	DFCI	Intact	4659.28	41849.6	NA	0	15	1	0	2	0	1207	363	0	2922	72	614	0	0	0	0	0	0.126829	4	1	5	10	0.00659152	0.271999
SRR1536722	CA	control	SRR1534409	SRR1536722	DFCI	Intact	432.607	3589.55	NA	0	6	0	0	2	0	60	0	0	301	168	0	0	0	0	0	0	0.119048	2	1	6	9	0.000462027	0.148203
SRR1536730	AA	CHD1 loss	SRR1534477	SRR1536730	DFCI	Intact	333.132	762.331	0	2	34	0	0	17	0	445	135	585	1441	160	147	0	0	0	0	0	0.0719178	3	2	2	7	0.024761	0.334357
SRR1536741	AA	control	SRR1536738	SRR1536741	DFCI	Intact	595.549	81.2417	NA	1	12	0	9	0	0	459	51	0	780	267	658	0	0	0	0	0	0.103627	2	3	3	8	0.000138893	0.0923369
SRR1536755	CA	control	SRR1536735	SRR1536755	DFCI	Intact	838.297	884.942	NA	5	28	0	0	17	9	119	207	2299	1444	496	2245	0	0	0	0	0	0.255962	6	7	4	17	0.993855	0.741396
SRR1536760	AA	CHD1 loss	SRR1534461	SRR1536760	DFCI	Intact	347.508	2970.9	NA	3	31	0	8	45	25	151	272	139	1219	447	253	0	0	0	0	0	0.0824176	6	5	8	19	0.0472496	0.365468
SRR1536765	AA	control	SRR1534480	SRR1536765	DFCI	Intact	765	475.974	NA	0	18	0	5	4	0	1113	89	345	534	138	613	0	0	0	0	0	0.13369	5	3	5	13	0.128061	0.415919
TCGA-CH-5750	CA	control	FI15005	DO36248	TCGA	Intact	204.84	80.121	NA	3	41	0	4	6	0	1619	175	527	1183	291	1579	0	0	0	0	0	0.0961538	1	1	0	2	0.0183254	0.320065
TCGA-CH-5763	CA	control	FI8518	DO36239	TCGA	Intact	3.66553	16.6399	NA	0	10	0	0	1	0	391	75	48	1181	0	275	0	0	0	0	0	0.166667	2	1	0	3	0.036889	0.353463
TCGA-CH-5771	CA	control	FI35193	DO36254	TCGA	Intact	6.42513	34.165	NA	0	45	0	18	13	0	1287	77	265	1107	177	677	0	0	0	0	0	0.0823045	2	6	5	13	0.0150464	0.310749
TCGA-CH-5788	CA	CHD1 loss	FI48704	DO36253	TCGA	Intact	4488.93	884.148	1	15	36	0	9	41	88	643	187	779	1580	96	338	0	0	0	0	0	0.113772	6	13	8	27	0.356286	0.477569
TCGA-CH-5789	CA	control	FI2677	DO36265	TCGA	Intact	2623.5	23521.6	NA	0	7	0	0	1	0	303	10	96	302	0	94	0	0	0	0	0	0.11	1	1	2	4	0.00411612	0.250002
TCGA-EJ-5503	CA	control	FI47810	DO36359	TCGA	Intact	5.96738	19.7685	NA	1	13	0	2	0	0	315	0	76	346	0	79	0	0	0	0	0	0.127119	2	0	0	2	0.00650067	0.27135
TCGA-EJ-5506	CA	control	FI51677	DO36335	TCGA	Intact	12.4281	43.6341	NA	0	8	0	0	2	0	270	0	94	442	0	95	0	0	0	0	0	0.151899	2	0	1	3	0.0412809	0.358903
TCGA-EJ-7791	CA	control	FI40083	DO36360	TCGA	Intact	24.0391	56.2127	NA	0	39	0	4	21	45	449	43	109	1283	111	866	0	0	0	0	0	0.0887097	2	1	4	7	0.01479	0.309938
TCGA-G9-6336	CA	control	FI42326	DO36372	TCGA	Intact	3584.52	32188.8	NA	0	2	0	0	3	2	1223	73	116	408	0	711	0	0	0	0	0	0.0653266	2	0	3	5	0.00181612	0.211874
TCGA-G9-6365	CA	control	FI18240	DO36345	TCGA	Intact	1389.11	12404.6	NA	0	15	0	5	1	0	1628	54	216	1114	0	573	0	0	0	0	0	0.0732759	1	2	3	6	0.00161957	0.206543
TCGA-G9-6370	CA	control	FI21423	DO36361	TCGA	Intact	20.6404	49.0488	NA	0	4	0	0	0	0	168	0	68	559	0	0	0	0	0	0	0	0.121739	0	0	1	1	0.00148262	0.202431
TCGA-G9-7522	CA	control	FI30315	DO36273	TCGA	Intact	1098.26	9785.31	NA	2	18	0	0	5	0	749	54	294	496	0	226	0	0	0	0	0	0.0808824	1	0	6	7	0.00563947	0.264706
TCGA-HC-7075	CA	control	FI15406	DO36226	TCGA	Intact	46.1278	77.3394	NA	3	15	0	0	1	21	1167	92	532	1261	227	745	0	0	0	0	0	0.0798722	1	0	0	1	0.00396002	0.248199
TCGA-HC-7079	CA	control	FI40271	DO36352	TCGA	Intact	700.04	6190.85	NA	0	1	0	0	2	0	0	0	97	314	53	0	0	0	0	0	0	0.0840336	0	0	2	2	0.000838372	0.175909
TCGA-HC-7233	CA	control	FI46780	DO46813	TCGA	Intact	386.941	3410.41	NA	1	25	0	0	6	0	1125	150	216	2079	0	743	0	0	0	0	0	0.0989011	2	1	2	5	0.0163681	0.314724
TCGA-HC-7737	AA	control	FI35289	DO36285	TCGA	Intact	68.9617	269.004	NA	0	39	0	0	35	38	524	103	506	1280	90	60	0	0	0	0	0	0.0514019	6	1	6	13	0.0251366	0.335075
TCGA-HC-7740	CA	control	FI16589	DO36262	TCGA	Intact	6.16503	16.7742	NA	0	38	1	0	2	0	843	38	52	628	152	398	0	0	0	0	0	0.0900901	7	15	15	37	0.0329392	0.34801
TCGA-HC-7744	CA	control	FI22834	DO36283	TCGA	Intact	24.8338	60.8916	NA	0	105	1	24	19	0	1280	65	526	495	89	250	0	0	0	0	0	0.10396	2	10	11	23	0.284181	0.462127
TCGA-HC-8258	AA	control	FI47714	DO49815	TCGA	Intact	35.6848	77.6578	NA	0	6	0	0	9	1	396	51	360	1304	0	0	0	0	0	0	0	0.120536	1	3	3	7	0.0393374	0.356568
TCGA-HI-7169	CA	control	FI5131	DO36356	TCGA	Intact	43.8696	91.37	NA	0	22	0	0	2	3	2175	109	68	689	0	752	0	0	0	0	0	0.10728	2	3	2	7	0.00603371	0.267864
